# Development of a federated learning approach to predict acute kidney injury in adult hospitalized patients with COVID-19 in New York City

**DOI:** 10.1101/2021.07.25.21261105

**Authors:** Suraj K Jaladanki, Akhil Vaid, Ashwin S Sawant, Jie Xu, Kush Shah, Sergio Dellepiane, Ishan Paranjpe, Lili Chan, Patricia Kovatch, Alexander W Charney, Fei Wang, Benjamin S Glicksberg, Karandeep Singh, Girish N Nadkarni

## Abstract

Federated learning is a technique for training predictive models without sharing patient-level data, thus maintaining data security while allowing inter-institutional collaboration. We used federated learning to predict acute kidney injury within three and seven days of admission, using demographics, comorbidities, vital signs, and laboratory values, in 4029 adults hospitalized with COVID-19 at five sociodemographically diverse New York City hospitals, between March-October 2020. Prediction performance of federated models was generally higher than single-hospital models and was comparable to pooled-data models. In the first use-case in kidney disease, federated learning improved prediction of a common complication of COVID-19, while preserving data privacy.
