## Supplementary Table 3 for "Development of a federated learning approach to predict acute kidney injury in adult hospitalized patients with COVID-19 in New York City"

### Sheet: Sheet1
Supplementary Table S3.	Clinical Characteristics of Hospitalized COVID-19 Patients at Admission
Clinical characteristics for all patients (n=4035) included in study with breakdown by demographics, comorbidities, vital signs, metabolic markers, liver function, inflammatory markers, hematological markers. All laboratory data was obtained within 48 hours of admission. Inter-hospital comparisons for categorical data were assessed with chi-square tests and numerical data using Kruskal-Wallis tes…
	Mount Sinai Brooklyn (MSB)	Mount Sinai Hospital (MSH)	Mount Sinai Morningside (MSM)	Mount Sinai Queens (MSQ)	Mount Sinai West (MSW)	P-Value
N	658	1444	805	648	474
Age, yrs, median (IQR)	72.0 [63.0,83.0]	64.0 [53.0,75.0]	69.0 [57.0,80.0]	68.0 [57.0,80.0]	66.0 [53.0,78.8]	<0.001
Sex, n (%)
Women	308 (46.8)	599 (41.5)	362 (45.0)	252 (38.9)	229 (48.3)	0.003
Men	350 (53.2)	845 (58.5)	443 (55.0)	396 (61.1)	245 (51.7)
Ethnicity, n (%)
HISPANIC/LATINO	24 (3.6)	388 (26.9)	299 (37.1)	250 (38.6)	130 (27.4)	<0.001
NON-HL	447 (67.9)	777 (53.8)	475 (59.0)	334 (51.5)	332 (70.0)
Unknown	187 (28.4)	279 (19.3)	31 (3.9)	64 (9.9)	12 (2.5)
Race, n (%)
ASIAN	15 (2.3)	62 (4.3)	13 (1.6)	51 (7.9)	26 (5.5)	<0.001
Black or African-American	342 (52.0)	308 (21.3)	290 (36.0)	66 (10.2)	90 (19.0)
White	221 (33.6)	378 (26.2)	110 (13.7)	161 (24.8)	178 (37.6)
Other	57 (8.7)	610 (42.2)	371 (46.1)	353 (54.5)	170 (35.9)
Unknown	23 (3.5)	86 (6.0)	21 (2.6)	17 (2.6)	10 (2.1)
Comorbidities, n (%)
Atrial fibrillation	24 (3.6)	104 (7.2)	53 (6.6)	47 (7.3)	25 (5.3)	0.019
Asthma	11 (1.7)	142 (9.8)	60 (7.5)	40 (6.2)	37 (7.8)	<0.001
Coronary artery disease	43 (6.5)	191 (13.2)	102 (12.7)	88 (13.6)	58 (12.2)	<0.001
Cancer	15 (2.3)	125 (8.7)	46 (5.7)	23 (3.5)	39 (8.2)	<0.001
Chronic kidney disease	15 (2.3)	127 (8.8)	74 (9.2)	29 (4.5)	25 (5.3)	<0.001
Chronic obstructive pulmonary disease	16 (2.4)	83 (5.7)	43 (5.3)	37 (5.7)	23 (4.9)	0.020
Diabetes	69 (10.5)	330 (22.9)	178 (22.1)	135 (20.8)	67 (14.1)	<0.001
Heart failure	34 (5.2)	126 (8.7)	83 (10.3)	44 (6.8)	33 (7.0)	0.003
Hypertension		31 (2.1)	15 (1.9)	2 (0.3)	13 (2.7)	<0.001
Stroke	89 (13.5)	529 (36.6)	289 (35.9)	231 (35.6)	137 (28.9)	<0.001
Liver disease	10 (1.5)	252 (17.5)	109 (13.5)	63 (9.7)	45 (9.5)	<0.001
Vital Signs at Hospital Admission, median (IQR)
BMI, kg/m2	27.6 [24.4,33.1]	28.3 [24.3,32.9]	27.5 [24.2,33.0]	27.1 [23.5,31.8]	27.0 [23.5,31.6]	0.001
Systolic Blood Pressure, mm Hg	122.5 [106.0,138.0]	121.0 [108.0,134.0]	120.0 [107.0,134.0]	117.0 [102.0,132.0]	119.0 [108.0,133.0]	0.003
Diastolic Blood Pressure, mm Hg	67.0 [56.0,77.0]	68.0 [59.0,76.0]	73.0 [64.0,79.0]	69.0 [60.0,77.2]	72.0 [65.0,79.0]	<0.001
Pulse oximetry, %	97.0 [95.0,99.0]	96.0 [94.0,98.0]	96.0 [95.0,98.0]	96.0 [93.0,98.0]	96.0 [95.0,98.0]	<0.001
Temperature, F	97.6 [97.1,98.2]	97.9 [97.3,98.6]	97.9 [97.4,98.6]	98.2 [97.7,98.8]	98.0 [97.6,98.6]	<0.001
Heart Rate, beats per minute	86.0 [73.0,97.0]	84.0 [72.0,95.0]	86.0 [73.0,97.0]	85.0 [72.0,99.0]	81.0 [72.0,94.0]	0.115
Respiration Rate, breaths per minute	19.0 [18.0,20.0]	18.0 [18.0,20.0]	18.0 [18.0,20.0]	18.0 [18.0,19.0]	18.0 [18.0,19.0]	<0.001
Admission Laboratory Parameters, median (IQR)
Liver Function
Total Protein and Albumin/Globulin Ratio	1.0 [0.9,1.2]	0.9 [0.6,1.3]	0.8 [0.6,0.9]	0.7 [0.6,0.9]	0.8 [0.7,1.0]	<0.001
Albumin, g/dL	3.4 [3.0,3.7]	3.0 [2.7,3.4]	2.8 [2.5,3.2]	3.0 [2.6,3.3]	3.0 [2.6,3.3]	<0.001
Alkaline phosphatase, U/L	68.0 [55.0,92.0]	77.0 [60.0,104.0]	74.0 [57.0,98.0]	78.0 [61.0,103.0]	76.0 [61.0,104.2]	<0.001
Alanine transaminase, U/L	26.0 [16.0,48.0]	29.0 [18.0,51.0]	30.0 [18.0,51.0]	36.0 [22.0,57.2]	26.0 [17.0,49.0]	<0.001
Aspartate transaminase, U/L	39.5 [26.0,69.2]	40.0 [28.0,63.0]	44.0 [30.0,69.2]	50.0 [34.0,80.0]	39.0 [27.0,68.0]	<0.001
Total bilirubin, mg/dl	0.6 [0.4,0.8]	0.6 [0.4,0.8]	0.6 [0.4,0.8]	0.6 [0.4,0.8]	0.5 [0.4,0.7]	<0.001
Total Protein, g/L	6.7 [6.1,7.1]	6.5 [6.1,7.0]	6.6 [6.1,7.1]	6.8 [6.3,7.4]	6.6 [6.1,7.1]	<0.001
Metabolic Markers
Anion gap, mEq/L	12.0 [10.0,15.0]	11.7 [9.9,13.5]	12.0 [10.0,14.0]	12.7 [10.9,14.7]	12.0 [10.0,14.0]	<0.001
Bicarbonate	23.0 [21.0,26.0]	24.0 [21.7,27.0]	23.0 [20.0,25.5]	22.6 [19.8,25.3]	22.0 [19.6,24.3]	<0.001
Blood Urea Nitrogen, mg/dl	21.0 [13.0,39.0]	17.0 [11.0,30.0]	19.0 [12.0,34.0]	19.0 [12.0,32.0]	16.0 [11.0,26.5]	<0.001
Calcium, mEq/L	7.8 [7.2,8.3]	8.3 [7.8,8.7]	8.0 [7.2,8.5]	8.3 [7.9,8.7]	8.3 [7.9,8.8]	<0.001
Chloride, mEq/L	104.0 [101.0,108.0]	103.0 [99.0,106.0]	103.5 [100.0,107.0]	103.0 [100.0,108.0]	103.0 [100.0,106.2]	<0.001
Creatinine, mg/dL	1.1 [0.8,1.7]	0.9 [0.7,1.3]	1.0 [0.8,1.5]	1.0 [0.8,1.4]	0.9 [0.7,1.2]	<0.001
Glucose, mg/dL	123.0 [99.0,179.5]	116.0 [99.0,155.0]	116.0 [95.0,166.2]	127.0 [107.0,178.0]	107.0 [91.0,140.0]	<0.001
Lactate, mg/dL	1.9 [1.3,2.7]	1.7 [1.3,2.2]	1.6 [1.2,2.2]	1.7 [1.2,2.5]	1.6 [1.1,2.0]	0.030
Magnesium, mg/dL	2.1 [1.9,2.4]	2.1 [1.9,2.3]	2.1 [1.9,2.3]	2.1 [1.9,2.4]	2.0 [1.8,2.2]	0.003
Phosphorus, mg/dL	3.2 [2.5,4.3]	3.5 [2.9,4.1]	3.5 [3.0,4.1]	3.5 [2.7,4.1]	3.3 [2.7,4.0]	0.040
Potassium, mEq/L	4.2 [3.8,4.6]	4.0 [3.7,4.5]	4.2 [3.8,4.6]	4.3 [3.9,4.8]	4.2 [3.8,4.6]	<0.001
Sodium, mEq/L	139.0 [137.0,142.0]	137.0 [134.0,140.0]	138.0 [135.0,141.0]	138.0 [135.0,142.0]	137.0 [135.0,139.0]	<0.001
Partial thromboplastin time, sec	33.5 [30.3,37.8]	32.1 [28.8,37.2]	32.7 [29.4,38.2]	32.2 [29.4,36.2]	32.1 [29.3,37.6]	0.096
Hematological Markers
Basophil percentage	0.2 [0.1,0.4]	0.2 [0.0,0.3]	0.2 [0.1,0.5]	0.2 [0.1,0.4]	0.3 [0.1,0.6]	<0.001
Eosinophil percentage	0.3 [0.1,0.6]	0.1 [0.0,0.5]	0.2 [0.1,0.6]	0.2 [0.1,0.5]	0.3 [0.1,0.9]	<0.001
Hematocrit, %	38.9 [34.0,42.6]	39.0 [34.0,43.0]	40.0 [35.3,43.7]	40.1 [36.0,43.9]	39.7 [35.7,43.2]	<0.001
Hemoglobin, g/dL	12.5 [10.9,13.8]	12.6 [11.1,13.9]	13.0 [11.5,14.0]	13.5 [12.1,14.9]	12.9 [11.6,13.9]	<0.001
International Normalized Ratio	1.1 [1.0,1.3]	1.1 [1.1,1.3]	1.1 [1.1,1.3]	1.1 [1.0,1.2]	1.1 [1.0,1.2]	0.081
Lymphocyte percentage	14.1 [8.7,21.7]	12.9 [8.0,19.8]	13.6 [8.9,21.3]	11.2 [7.3,17.1]	14.7 [9.4,22.1]	<0.001
Mean corpuscular volume, fL	91.2 [86.8,95.1]	88.9 [85.1,92.3]	92.7 [88.9,96.7]	91.2 [87.5,94.8]	91.2 [87.3,94.4]	<0.001
Mean corpuscular hemoglobin, pg	29.5 [27.5,30.9]	29.3 [27.8,30.6]	30.0 [28.4,31.3]	30.7 [29.3,32.2]	29.8 [28.3,31.1]	<0.001
Mean corpuscular hemoglobin concentration, g/dL	32.2 [31.1,33.3]	32.9 [32.4,33.4]	32.3 [31.3,33.1]	33.6 [32.8,34.4]	32.5 [31.7,33.4]	<0.001
Mean platelet volume, fL	8.3 [7.6,9.4]	8.7 [7.9,9.7]	8.6 [7.8,9.6]	8.3 [7.4,9.2]	8.4 [7.7,9.3]	<0.001
Monocyte percentage	6.4 [4.6,8.8]	6.3 [4.0,9.1]	6.4 [4.4,9.1]	6.0 [4.0,8.4]	6.6 [4.5,9.2]	0.023
Neutrophil percentage	78.4 [68.7,84.6]	78.3 [68.8,85.8]	78.3 [69.4,84.9]	80.2 [72.5,86.0]	76.8 [66.8,84.2]	0.001
Platelets, 103/μL	206.0 [151.2,276.0]	217.0 [164.8,290.0]	203.0 [154.0,270.0]	221.0 [160.0,290.0]	203.0 [151.8,269.0]	<0.001
Red blood Cells, 106/uL	4.3 [3.7,4.8]	4.3 [3.8,4.7]	4.3 [3.9,4.8]	4.4 [4.0,4.9]	4.3 [3.9,4.8]	<0.001
Red blood cell distribution width, %	13.1 [12.4,14.2]	14.4 [13.5,15.8]	12.8 [12.1,14.0]	12.6 [12.0,13.6]	12.7 [12.0,13.9]	<0.001
White blood cells, 103 μL	7.5 [5.4,10.8]	7.0 [5.1,10.0]	7.8 [5.7,10.8]	8.3 [6.2,11.6]	7.8 [5.8,10.9]	<0.001
Inflammatory Markers
C-reactive protein, mg/L	121.3 [62.1,214.7]	104.5 [50.1,179.9]	132.2 [60.0,213.4]	132.0 [70.5,221.9]	103.2 [43.7,192.9]	<0.001
d-dimer, ng/mL	1.9 [1.0,4.3]	1.4 [0.7,2.6]	1.6 [1.0,3.1]	1.8 [1.0,3.3]	1.6 [0.8,3.3]	<0.001
Ferritin, ng/mL	727.5 [318.8,1472.5]	655.0 [317.0,1430.2]	682.5 [304.0,1535.5]	799.0 [397.8,1979.2]	517.0 [224.5,1177.0]	<0.001
FIBRINOGEN	561.0 [444.0,700.0]	592.0 [464.8,708.2]	634.0 [511.0,755.0]	669.0 [548.5,786.0]	565.0 [459.5,657.0]	<0.001
Lactate dehydrogenase, U/L	422.0 [301.0,591.0]	408.0 [314.0,531.5]	419.0 [318.5,545.8]	480.0 [364.0,654.0]	410.0 [315.0,584.0]	<0.001
Procalcitonin, ng/mL	0.3 [0.1,0.8]	0.2 [0.1,0.5]	0.2 [0.1,0.6]	0.2 [0.1,0.6]	0.1 [0.1,0.4]	<0.001
Blood Gases
PCO2 Venous	38.0 [32.0,44.0]	42.0 [37.0,47.0]	39.2 [34.0,45.6]	39.1 [33.7,45.0]	39.1 [34.2,45.0]	<0.001
pH Venous	7.4 [7.3,7.5]	7.4 [7.3,7.4]	7.4 [7.3,7.4]	7.4 [7.3,7.4]	7.4 [7.3,7.4]	<0.001
PO2 Venous	42.0 [32.0,57.0]	43.0 [31.0,58.8]	42.3 [31.0,59.5]	33.0 [24.1,45.0]	40.8 [28.3,63.4]	<0.001
Troponin, ng/mL	0.1 [0.0,0.2]	0.0 [0.0,0.1]	0.1 [0.0,0.1]	0.0 [0.0,0.1]	0.0 [0.0,0.1]	<0.001
AKI within 3 days	241 (36.6)	428 (29.6)	271 (33.7)	214 (33.0)	111 (23.4)	<0.001
AKI within 7 days	291 (44.2)	507 (35.1)	323 (40.1)	258 (39.8)	126 (26.6)	<0.001
