## Supplementary Table 4 for "Development of a federated learning approach to predict acute kidney injury in adult hospitalized patients with COVID-19 in New York City"

### Sheet: Table S4
Supplementary Table S4. Model Performance Metrics Across Sites
Performance of all LASSO and MLP models (local, pooled, federated) as measured by area under the receiver operating-characteristic (AUROC), area under the precision-recall curve (AUPRC), accuracy (ACC), sensitivity (SENS), specificity (SPEC), and F1-score (F1S) with 95% confidence intervals.
Outcome - AKI3
	Mount Sinai Brooklyn (MSB)
Classifier	Model	AUROC	AUPRC	ACC	SENS	SPEC	F1S
LASSO	Local	0.808 (0.801-0.816)	0.775 (0.766-0.784)	0.764 (0.756-0.771)	0.717 (0.699-0.735)	0.798 (0.780-0.815)	0.717 (0.708-0.726)
	Pooled	0.845 (0.840-0.850)	0.813 (0.807-0.819)	0.776 (0.770-0.781)	0.799 (0.784-0.815)	0.759 (0.745-0.773)	0.749 (0.742-0.755)
	Federated	0.774 (0.768-0.781)	0.711 (0.703-0.719)	0.737 (0.731-0.743)	0.731 (0.716-0.746)	0.742 (0.728-0.756)	0.699 (0.692-0.706)
MLP	Local	0.864 (0.859-0.869)	0.846 (0.841-0.851)	0.805 (0.800-0.810)	0.804 (0.790-0.817)	0.805 (0.793-0.817)	0.775 (0.769-0.781)
	Pooled	0.892 (0.888-0.897)	0.873 (0.868-0.879)	0.828 (0.822-0.833)	0.832 (0.820-0.843)	0.825 (0.813-0.836)	0.802 (0.796-0.807)
	Federated No Noise	0.772 (0.765-0.779)	0.715 (0.705-0.725)	0.731 (0.724-0.737)	0.724 (0.705-0.744)	0.735 (0.716-0.754)	0.691 (0.684-0.698)
	Federated With Noise	0.714 (0.704-0.723)	0.644 (0.632-0.656)	0.692 (0.684-0.700)	0.649 (0.624-0.675)	0.722 (0.700-0.744)	0.634 (0.621-0.646)
	Mount Sinai Hospital (MSH)
Classifier		AUROC	AUPRC	ACC	SENS	SPEC	F1S
LASSO	Local	0.804 (0.799-0.808)	0.679 (0.671-0.686)	0.741 (0.736-0.747)	0.760 (0.748-0.773)	0.732 (0.720-0.744)	0.661 (0.656-0.666)
	Pooled	0.853 (0.849-0.856)	0.781 (0.776-0.787)	0.802 (0.797-0.806)	0.776 (0.766-0.786)	0.815 (0.806-0.823)	0.722 (0.717-0.727)
	Federated	0.814 (0.809-0.818)	0.697 (0.691-0.704)	0.749 (0.742-0.756)	0.778 (0.766-0.791)	0.734 (0.721-0.748)	0.674 (0.668-0.679)
MLP	Local	0.876 (0.872-0.880)	0.832 (0.827-0.837)	0.830 (0.826-0.835)	0.785 (0.775-0.796)	0.853 (0.844-0.862)	0.754 (0.749-0.759)
	Pooled	0.881 (0.878-0.884)	0.848 (0.843-0.852)	0.841 (0.836-0.845)	0.780 (0.770-0.791)	0.870 (0.861-0.880)	0.765 (0.760-0.770)
	Federated No Noise	0.815 (0.810-0.820)	0.699 (0.690-0.708)	0.756 (0.750-0.762)	0.768 (0.757-0.780)	0.750 (0.737-0.763)	0.677 (0.671-0.682)
	Federated With Noise	0.751 (0.744-0.758)	0.619 (0.609-0.629)	0.710 (0.702-0.717)	0.698 (0.680-0.716)	0.715 (0.698-0.732)	0.614 (0.607-0.621)
	Mount Sinai Morningside (MSM)
Classifier		AUROC	AUPRC	ACC	SENS	SPEC	F1S
LASSO	Local	0.796 (0.790-0.802)	0.687 (0.678-0.696)	0.748 (0.741-0.754)	0.753 (0.736-0.770)	0.744 (0.729-0.760)	0.691 (0.684-0.698)
	Pooled	0.848 (0.843-0.853)	0.780 (0.773-0.787)	0.807 (0.803-0.812)	0.737 (0.725-0.749)	0.850 (0.839-0.860)	0.741 (0.736-0.747)
	Federated	0.813 (0.808-0.819)	0.731 (0.723-0.738)	0.765 (0.759-0.771)	0.719 (0.702-0.736)	0.793 (0.777-0.809)	0.696 (0.689-0.702)
MLP	Local	0.851 (0.846-0.856)	0.787 (0.780-0.794)	0.807 (0.802-0.813)	0.784 (0.772-0.796)	0.821 (0.809-0.833)	0.753 (0.747-0.759)
	Pooled	0.875 (0.870-0.879)	0.826 (0.820-0.832)	0.818 (0.813-0.823)	0.795 (0.781-0.809)	0.832 (0.819-0.844)	0.766 (0.760-0.771)
	Federated No Noise	0.806 (0.800-0.811)	0.731 (0.723-0.739)	0.760 (0.754-0.766)	0.717 (0.701-0.734)	0.786 (0.770-0.802)	0.691 (0.684-0.697)
	Federated With Noise	0.756 (0.748-0.764)	0.664 (0.653-0.675)	0.724 (0.717-0.730)	0.676 (0.654-0.698)	0.752 (0.735-0.769)	0.644 (0.635-0.654)
	Mount Sinai Queens (MSQ)
Classifier		AUROC	AUPRC	ACC	SENS	SPEC	F1S
LASSO	Local	0.765 (0.758-0.773)	0.671 (0.661-0.681)	0.711 (0.704-0.718)	0.731 (0.709-0.752)	0.700 (0.681-0.718)	0.650 (0.642-0.658)
	Pooled	0.874 (0.869-0.878)	0.825 (0.819-0.831)	0.804 (0.798-0.809)	0.811 (0.796-0.826)	0.799 (0.786-0.813)	0.753 (0.747-0.759)
	Federated	0.834 (0.829-0.839)	0.756 (0.749-0.763)	0.756 (0.750-0.763)	0.820 (0.803-0.838)	0.718 (0.702-0.735)	0.713 (0.708-0.719)
MLP	Local	0.872 (0.867-0.877)	0.830 (0.824-0.835)	0.816 (0.810-0.822)	0.783 (0.770-0.796)	0.835 (0.821-0.849)	0.759 (0.753-0.765)
	Pooled	0.909 (0.905-0.912)	0.871 (0.865-0.877)	0.850 (0.845-0.855)	0.844 (0.833-0.855)	0.854 (0.843-0.864)	0.807 (0.801-0.812)
	Federated No Noise	0.831 (0.825-0.837)	0.751 (0.742-0.759)	0.762 (0.756-0.769)	0.796 (0.779-0.812)	0.743 (0.727-0.759)	0.712 (0.706-0.718)
	Federated With Noise	0.757 (0.749-0.765)	0.657 (0.645-0.668)	0.714 (0.705-0.723)	0.729 (0.708-0.750)	0.705 (0.683-0.726)	0.652 (0.644-0.660)
	Mount Sinai West (MSW)
Classifier		AUROC	AUPRC	ACC	SENS	SPEC	F1S
LASSO	Local	0.758 (0.749-0.766)	0.551 (0.536-0.566)	0.732 (0.719-0.745)	0.702 (0.677-0.726)	0.743 (0.720-0.766)	0.573 (0.563-0.582)
	Pooled	0.873 (0.867-0.879)	0.730 (0.718-0.742)	0.807 (0.798-0.816)	0.815 (0.798-0.832)	0.804 (0.789-0.820)	0.685 (0.676-0.694)
	Federated	0.837 (0.831-0.843)	0.654 (0.641-0.667)	0.777 (0.767-0.786)	0.783 (0.765-0.801)	0.774 (0.757-0.792)	0.643 (0.635-0.651)
MLP	Local	0.811 (0.803-0.820)	0.694 (0.683-0.706)	0.805 (0.797-0.813)	0.710 (0.691-0.729)	0.837 (0.822-0.852)	0.651 (0.641-0.660)
	Pooled	0.882 (0.876-0.888)	0.778 (0.769-0.788)	0.831 (0.821-0.840)	0.814 (0.794-0.833)	0.837 (0.820-0.854)	0.713 (0.704-0.723)
	Federated No Noise	0.832 (0.825-0.840)	0.671 (0.657-0.684)	0.785 (0.776-0.794)	0.769 (0.748-0.790)	0.791 (0.774-0.808)	0.647 (0.638-0.655)
	Federated With Noise	0.771 (0.762-0.780)	0.565 (0.548-0.581)	0.732 (0.719-0.745)	0.734 (0.710-0.758)	0.731 (0.708-0.755)	0.584 (0.575-0.594)
Outcome - AKI7
	Mount Sinai Brooklyn (MSB)
Classifier	Model	AUROC	AUPRC	ACC	SENS	SPEC	F1S
LASSO	Local	0.804 (0.797-0.811)	0.783 (0.775-0.792)	0.756 (0.750-0.762)	0.736 (0.720-0.752)	0.773 (0.757-0.790)	0.736 (0.729-0.744)
	Pooled	0.843 (0.838-0.848)	0.831 (0.825-0.836)	0.779 (0.774-0.784)	0.779 (0.764-0.794)	0.779 (0.765-0.793)	0.766 (0.759-0.772)
	Federated	0.782 (0.776-0.788)	0.744 (0.736-0.752)	0.738 (0.733-0.744)	0.741 (0.726-0.756)	0.736 (0.721-0.752)	0.724 (0.718-0.730)
MLP	Local	0.862 (0.857-0.867)	0.859 (0.853-0.865)	0.800 (0.795-0.805)	0.811 (0.799-0.823)	0.790 (0.778-0.803)	0.790 (0.784-0.796)
	Pooled	0.888 (0.884-0.892)	0.884 (0.880-0.889)	0.821 (0.816-0.825)	0.827 (0.815-0.839)	0.815 (0.804-0.826)	0.810 (0.805-0.816)
	Federated No Noise	0.784 (0.778-0.790)	0.757 (0.748-0.765)	0.738 (0.732-0.744)	0.724 (0.708-0.740)	0.750 (0.735-0.766)	0.719 (0.711-0.726)
	Federated With Noise	0.726 (0.716-0.736)	0.690 (0.679-0.702)	0.699 (0.690-0.707)	0.691 (0.671-0.710)	0.705 (0.685-0.726)	0.679 (0.669-0.688)
	Mount Sinai Hospital (MSH)
		AUROC	AUPRC	ACC	SENS	SPEC	F1S
LASSO	Local	0.799 (0.795-0.803)	0.700 (0.692-0.707)	0.738 (0.732-0.743)	0.762 (0.750-0.773)	0.724 (0.711-0.737)	0.681 (0.677-0.685)
	Pooled	0.844 (0.841-0.847)	0.792 (0.787-0.796)	0.790 (0.787-0.794)	0.742 (0.732-0.753)	0.818 (0.808-0.829)	0.723 (0.719-0.726)
	Federated	0.813 (0.810-0.817)	0.724 (0.718-0.730)	0.752 (0.747-0.757)	0.761 (0.750-0.772)	0.747 (0.735-0.758)	0.693 (0.689-0.697)
MLP	Local	0.860 (0.857-0.864)	0.826 (0.822-0.830)	0.812 (0.808-0.816)	0.762 (0.752-0.772)	0.841 (0.832-0.850)	0.749 (0.745-0.753)
	Pooled	0.866 (0.862-0.869)	0.840 (0.836-0.844)	0.819 (0.815-0.823)	0.768 (0.760-0.777)	0.848 (0.839-0.857)	0.758 (0.753-0.762)
	Federated No Noise	0.821 (0.817-0.825)	0.733 (0.726-0.740)	0.759 (0.754-0.764)	0.771 (0.760-0.782)	0.752 (0.740-0.764)	0.702 (0.698-0.706)
	Federated With Noise	0.761 (0.755-0.768)	0.656 (0.646-0.665)	0.718 (0.711-0.724)	0.695 (0.679-0.711)	0.731 (0.716-0.746)	0.644 (0.637-0.651)
	Mount Sinai Morningside (MSM)
		AUROC	AUPRC	ACC	SENS	SPEC	F1S
LASSO	Local	0.775 (0.769-0.780)	0.702 (0.693-0.711)	0.726 (0.720-0.731)	0.726 (0.710-0.741)	0.726 (0.709-0.743)	0.688 (0.682-0.693)
	Pooled	0.832 (0.827-0.837)	0.788 (0.781-0.795)	0.790 (0.785-0.795)	0.733 (0.720-0.746)	0.831 (0.819-0.843)	0.744 (0.738-0.750)
	Federated	0.802 (0.797-0.807)	0.748 (0.740-0.755)	0.748 (0.743-0.753)	0.724 (0.706-0.743)	0.765 (0.749-0.780)	0.704 (0.697-0.711)
MLP	Local	0.832 (0.827-0.837)	0.793 (0.786-0.799)	0.791 (0.786-0.796)	0.736 (0.724-0.747)	0.831 (0.820-0.843)	0.746 (0.740-0.752)
	Pooled	0.848 (0.843-0.852)	0.821 (0.815-0.827)	0.797 (0.792-0.803)	0.753 (0.740-0.766)	0.829 (0.817-0.842)	0.756 (0.750-0.762)
	Federated No Noise	0.800 (0.794-0.806)	0.754 (0.746-0.762)	0.750 (0.745-0.756)	0.711 (0.693-0.728)	0.779 (0.762-0.795)	0.702 (0.695-0.710)
	Federated With Noise	0.753 (0.745-0.760)	0.696 (0.686-0.706)	0.716 (0.710-0.722)	0.670 (0.649-0.691)	0.749 (0.731-0.768)	0.661 (0.652-0.670)
	Mount Sinai Queens (MSQ)
		AUROC	AUPRC	ACC	SENS	SPEC	F1S
LASSO	Local	0.743 (0.735-0.752)	0.675 (0.665-0.685)	0.691 (0.683-0.699)	0.740 (0.717-0.763)	0.656 (0.632-0.680)	0.662 (0.654-0.671)
	Pooled	0.848 (0.844-0.853)	0.818 (0.812-0.824)	0.788 (0.783-0.794)	0.770 (0.755-0.785)	0.801 (0.786-0.816)	0.750 (0.745-0.756)
	Federated	0.812 (0.806-0.817)	0.761 (0.755-0.768)	0.750 (0.744-0.755)	0.769 (0.752-0.785)	0.736 (0.720-0.752)	0.717 (0.711-0.723)
MLP	Local	0.861 (0.857-0.866)	0.831 (0.825-0.836)	0.798 (0.793-0.804)	0.777 (0.762-0.792)	0.813 (0.797-0.829)	0.761 (0.756-0.766)
	Pooled	0.889 (0.885-0.893)	0.864 (0.858-0.869)	0.830 (0.825-0.835)	0.819 (0.808-0.831)	0.837 (0.825-0.850)	0.799 (0.795-0.804)
	Federated No Noise	0.816 (0.810-0.822)	0.769 (0.761-0.777)	0.753 (0.746-0.760)	0.781 (0.765-0.798)	0.732 (0.714-0.751)	0.723 (0.717-0.729)
	Federated With Noise	0.754 (0.744-0.763)	0.692 (0.681-0.704)	0.714 (0.705-0.722)	0.714 (0.695-0.734)	0.713 (0.692-0.734)	0.673 (0.664-0.681)
	Mount Sinai West (MSW)
		AUROC	AUPRC	ACC	SENS	SPEC	F1S
LASSO	Local	0.756 (0.747-0.765)	0.563 (0.549-0.578)	0.717 (0.705-0.729)	0.717 (0.693-0.740)	0.717 (0.693-0.740)	0.589 (0.579-0.598)
	Pooled	0.862 (0.856-0.868)	0.725 (0.713-0.736)	0.805 (0.797-0.814)	0.785 (0.770-0.800)	0.813 (0.798-0.828)	0.696 (0.687-0.705)
	Federated	0.834 (0.828-0.840)	0.663 (0.650-0.676)	0.779 (0.770-0.788)	0.766 (0.749-0.783)	0.784 (0.768-0.801)	0.663 (0.655-0.672)
MLP	Local	0.809 (0.801-0.817)	0.686 (0.675-0.698)	0.771 (0.761-0.780)	0.752 (0.730-0.774)	0.778 (0.758-0.797)	0.650 (0.641-0.659)
	Pooled	0.866 (0.859-0.873)	0.760 (0.748-0.771)	0.811 (0.801-0.820)	0.806 (0.788-0.825)	0.812 (0.795-0.830)	0.708 (0.699-0.718)
	Federated No Noise	0.831 (0.824-0.837)	0.687 (0.675-0.699)	0.783 (0.773-0.792)	0.759 (0.742-0.777)	0.792 (0.775-0.808)	0.665 (0.656-0.673)
	Federated With Noise	0.778 (0.769-0.787)	0.598 (0.583-0.613)	0.740 (0.728-0.752)	0.724 (0.702-0.746)	0.746 (0.725-0.768)	0.612 (0.603-0.622)
