## Supplementary Table 5 for "Development of a federated learning approach to predict acute kidney injury in adult hospitalized patients with COVID-19 in New York City"

### Sheet: Table_S5
Supplementary Table S5. Model Performance by AUROC by Hospital
Performance of local, pooled and federated LASSO and MLP models at each site as measured by area under the receiver operating characteristic (AUROC) curve with 95% confidence intervals.
	Classifier	Model	Mount Sinai Brooklyn (MSB)	Mount Sinai Hospital (MSH)	Mount Sinai Morningside (MSM)	Mount Sinai Queens (MSQ)	Mount Sinai West (MSW)	Cross Site Average
Prevalence of AKI within 3 days; 7 days			241/658 (36.6%); 291/658 (44.2%)	428/1444 (29.6%); 507/1444 (35.2%)	271/805 (33.7%); 323/805 (40.1%)	214/648 (33.0%); 258/648 (39.8%)	111/474 (23.4%); 126/474 (26.6%)
AKI within 3 Days	LASSO	Local	0.808 (0.801 - 0.816)	0.804 (0.799 - 0.808)	0.796 (0.79 - 0.802)	0.765 (0.758 - 0.773)	0.758 (0.749 - 0.766)	0.786 (0.783 - 0.79)
		Pooled	0.845 (0.840 - 0.850)	0.853 (0.849 - 0.856)	0.848 (0.843 - 0.853)	0.874 (0.869 - 0.878)	0.873 (0.867 - 0.879)	0.859 (0.856 - 0.861)
		Federated	0.774 (0.768 - 0.781)	0.814 (0.809 - 0.818)	0.813 (0.808 - 0.819)	0.834 (0.829 - 0.839)	0.837 (0.831 - 0.843)	0.814 (0.811 - 0.818)
	MLP	Local	0.864 (0.859 - 0.869)	0.876 (0.872 - 0.88)	0.851 (0.846 - 0.856)	0.872 (0.867 - 0.877)	0.811 (0.803 - 0.82)	0.855 (0.852 - 0.858)
		Pooled	0.892 (0.888 - 0.897)	0.881 (0.878 - 0.884)	0.875 (0.87 - 0.879)	0.909 (0.905 - 0.912)	0.882 (0.876 - 0.888)	0.888 (0.886 - 0.89)
		Federated	0.772 (0.765 - 0.779)	0.815 (0.81 - 0.82)	0.806 (0.8 - 0.811)	0.831 (0.825 - 0.837)	0.832 (0.825 - 0.84)	0.811 (0.808 - 0.815)
AKI within 7 Days	LASSO	Local	0.804 (0.797 - 0.811)	0.799 (0.795 - 0.803)	0.775 (0.769 - 0.78)	0.743 (0.735 - 0.752)	0.756 (0.747 - 0.765)	0.775 (0.772 - 0.779)
		Pooled	0.843 (0.838 - 0.848)	0.844 (0.841 - 0.847)	0.832 (0.827 - 0.837)	0.848 (0.844 - 0.853)	0.862 (0.856 - 0.868)	0.846 (0.844 - 0.848)
		Federated	0.782 (0.776 - 0.788)	0.813 (0.81 - 0.817)	0.802 (0.797 - 0.807)	0.812 (0.806 - 0.817)	0.834 (0.828 - 0.84)	0.809 (0.806 - 0.811)
	MLP	Local	0.862 (0.857 - 0.867)	0.86 (0.857 - 0.864)	0.832 (0.827 - 0.837)	0.861 (0.857 - 0.866)	0.809 (0.801 - 0.817)	0.845 (0.842 - 0.848)
		Pooled	0.888 (0.884 - 0.892)	0.866 (0.862 - 0.869)	0.848 (0.843 - 0.852)	0.889 (0.885 - 0.893)	0.866 (0.859 - 0.873)	0.871 (0.869 - 0.874)
		Federated	0.784 (0.778 - 0.790)	0.821 (0.817 - 0.825)	0.8 (0.794 - 0.806)	0.816 (0.81 - 0.822)	0.831 (0.824 - 0.837)	0.81 (0.808 - 0.813)
